# Ultra-rare biallelic *THAP12* variants cause loss of function and underlie severe epileptic encephalopathy

**DOI:** 10.64898/2026.02.27.26347078

**Authors:** Katarzyna Ochenkowska, Bryce Rampal, Antoine Légaré, Valérie Triassi, Sébastien Audet, Alexandre Brisson, Guillaume Bernas, Meijiang Liao, Alexandra da Silva Babinet, Julie Pilliod, Mariah Gillaspie, Grace E. VanNoy, Lynn Pais, Anne O’Donnell-Luria, Nicole Leclerc, Diana Walleigh, Jean-François Schmouth, Laurent Cappadocia, Patrick Desrosiers, Paul De Koninck, Martine Tétreault, Éric Samarut

**Affiliations:** Department of Neuroscience, Faculty of Medicine, Université de Montréal, Montreal, H3T 1J4, Quebec, Canada; University of Montréal Hospital Research Center (CRCHUM), Montreal H2X 0A9, Quebec Canada; CERVO Brain Research Centre, Université Laval, Québec, G1J 2G3, Canada; Université du Québec à Montréal, Montréal, QC, Canada; Quebec Network for Research on Protein Function, Engineering, and Applications (PROTEO), Montréal, QC, Canada; The Lightning and Love Foundation; Center for Mendelian Genomics, Program in Medical and Population Genetics, Broad Institute of MIT and Harvard, Cambridge, MA, USA; Division of Genetics and Genomics, Boston Children’s Hospital, Harvard Medical School, Boston, MA, USA; Center for Genomic Medicine, Massachusetts General Hospital, Harvard Medical School, Boston, MA, USA; Section of Child Neurology, Department of Pediatrics, University of Colorado, Aurora, CO, USA; Centre d’excellence en recherche sur les maladies orphelines – Fondation Courtois (CERMO-FC), Université du Québec à Montréal, Montreal H2X 3Y7, Quebec Canada

**Keywords:** Developmental Epileptic Encephalopathies, Infantile Spasms (West syndrome), Lennox-Gastaut Syndrome, Functional Genomics, THAP12, Neurodevelopment

## Abstract

Developmental and epileptic encephalopathies (DEEs) are a group of severe childhood-onset neurological disorders, often caused by rare genetic variants affecting brain development and excitability. Despite advances in genomic sequencing, a substantial proportion of DEE cases remain unsolved. Here, we identify *THAP12* as a novel disease-causing gene associated with autosomal recessive DEE. Whole-genome sequencing in two siblings who presented with infantile spasms and progressed to Lennox-Gastaut syndrome revealed compound heterozygous variants in *THAP12*, leading to a reduction in protein abundance, consistent with a loss-of-function mechanism. To confirm this mechanism *in vivo*, we generated mouse models carrying either of the two patient-specific alleles. Both homozygous and compound heterozygous animals exhibited embryonic lethality, confirming the essential and dosage-sensitive role of *Thap12* during early development. Zebrafish loss-of-function models recapitulated major aspects of the human phenotype, including microcephaly, brain hypoplasia, abnormal neuronal activity, and increased seizure sensitivity. Transcriptomic profiling of larval zebrafish brains revealed dysregulation of cell cycle and apoptotic pathways, in line with increased cell death and reduced proliferation observed in mutant embryos. Notably, overexpression of wild-type human *THAP12* mRNA rescued these *in vivo* phenotypes, while the patient-derived variants allele failed to do so. Altogether, our findings demonstrate that *THAP12* is essential for early brain development and neuronal survival, and that biallelic loss-of-function variants in this gene underlie a previously unrecognized etiology of autosomal recessive DEE. These results provide a mechanistic framework linking, for the first time, *THAP12* dysfunction to neurodevelopmental pathology and open new avenues for diagnosis in undiagnosed DEE cases.
