## Supplementary material for "Ultra-rare biallelic *THAP12* variants cause loss of function and underlie severe epileptic encephalopathy": Table S1

### Sheet: DEGs
gene	baseMean	log2FoldChange	pvalue	padj
ACTG2	8346.29	9.43712	1.30521e-06	0.000237278
UGT3A2	46.282	9.22221	2.00862e-06	0.000344166
SPX	39.3812	8.98768	2.30465e-05	0.00245396
HEY2	39.0338	8.97509	0.00023321	0.0153825
GABRA3	37.6767	8.92524	0.000154529	0.0112919
PGM5	37.0538	8.90019	8.55968e-08	2.77389e-05
KCNMB1	661.961	8.81372	1.50907e-05	0.00178537
IL1RL1	848.459	8.80774	1.17362e-05	0.00148264
HTR1B	32.7831	8.72312	0.000144962	0.0108024
NPPB	63.8922	8.23313	0.000309078	0.0191976
LINC01411	21.1162	8.0881	7.69439e-05	0.00633229
LINC00670	20.739	8.06216	0.000401113	0.023634
TLL1	20.7078	8.0613	7.90883e-06	0.00109164
LRRC7	107.4	7.99633	1.66076e-06	0.000294726
LINC01583	363.546	7.93636	0.000668672	0.0344986
HCN1	14.9442	7.59156	0.000157489	0.0114522
NIPAL4	244.996	7.59025	2.1411e-09	1.02959e-06
ST6GAL2	77.0326	7.51789	0.000318565	0.0196233
REM1	14.1802	7.51345	0.000635611	0.0334808
MGAM	13.8911	7.48579	0.000170373	0.0122693
L1TD1	12.6494	7.3496	0.000271641	0.0174959
H19	209.176	7.14594	1.5413e-10	1.0127e-07
TPD52	10.4631	7.07667	0.000849897	0.0410014
CPA3	231.909	6.93512	4.53212e-11	3.75335e-08
ST6GALNAC3	97.6602	6.84287	7.91703e-09	3.47115e-06
CDH3	20.4248	6.58133	0.000145655	0.0108024
L1CAM	1315.21	6.52288	0.000205631	0.0140131
RPLP0P2	77.1855	6.50683	3.54138e-05	0.00340642
CHRM2	77.2913	6.50538	1.25106e-10	8.88071e-08
GALNT18	149.509	6.47022	3.2162e-05	0.00321771
EDA	110.034	6.4124	1.4395e-06	0.000258537
BEX2	35.7623	6.39885	0.000288734	0.0182379
TMEM132D	34.659	6.35199	0.000122076	0.00942897
SLC24A3	319.418	6.16382	7.71353e-08	2.55524e-05
ANOS1	72.5096	6.08527	9.13938e-06	0.00120567
ALPL	1020.13	6.01175	0.000205867	0.0140131
AFAP1L2	295.078	5.98352	8.07103e-07	0.00015425
TRIM67	25.5652	5.90465	1.96284e-05	0.00220001
SPINT1	25.2702	5.87021	0.000669443	0.0344986
HOXC11	58.5054	5.76483	6.58476e-10	3.63552e-07
PLXDC1	1131.62	5.62187	9.16205e-08	2.84539e-05
APBA2	82.5368	5.58524	1.56249e-10	1.0127e-07
CPB1	38.8867	5.50941	0.000173946	0.0124068
VANGL2	197.161	5.50522	2.52387e-10	1.50156e-07
PTPRD	47.8912	5.48529	7.82398e-06	0.00109002
ATRNL1	37.8205	5.45977	3.09377e-07	7.68648e-05
HOTAIR	48.7382	5.21708	6.32657e-05	0.00532826
WNT4	481.359	5.20472	9.10743e-08	2.84539e-05
TMTC1	629.533	5.08154	3.83307e-28	5.71396e-24
KCNT2	98.7498	5.02894	2.03411e-07	5.41474e-05
TMEM255A	69.3526	4.98716	2.78229e-05	0.00286038
MARK1	119.74	4.94886	8.79541e-06	0.00117065
GNAO1	92.3687	4.92282	3.89372e-07	8.79451e-05
SEZ6L	140.333	4.88035	6.98726e-06	0.00101125
JAG1	15122.5	4.85777	0.000628368	0.0334286
KLHDC7B	90.3785	4.78663	0.0009853	0.0451934
GUCY1A3	54.5215	4.64028	1.53969e-09	8.19718e-07
PRDM16	32.4871	4.62433	0.000295196	0.0184894
CCNJL	53.4676	4.61827	2.05051e-05	0.00223116
ATF7IP2	37.6524	4.61632	6.45477e-07	0.000128295
AGTR1	2465.95	4.53623	1.33034e-13	2.83306e-10
FRRS1L	15.2262	4.53188	0.00045447	0.0265678
SOX6	279.879	4.52152	3.54192e-05	0.00340642
RBP4	25.1197	4.50527	0.000125773	0.00961487
KIF21B	54.2109	4.47284	0.000383096	0.022935
EPGN	221.34	4.46207	1.22723e-06	0.000225855
RIMS3	277.953	4.45874	2.33512e-05	0.00246877
PKP1	28.0607	4.39925	0.000286246	0.0181577
PTPN3	130.634	4.35262	6.57415e-12	8.90917e-09
ABLIM1	1422.1	4.3244	1.97939e-05	0.00220199
HAS3	1587.79	4.29176	7.20414e-08	2.49749e-05
FLT1	1039	4.2912	1.95658e-05	0.00220001
SDK1	147.328	4.25324	1.52561e-05	0.00179073
IL18R1	350.141	4.23926	0.000856679	0.0410628
AJAP1	159.603	4.14357	0.00085492	0.0410628
CYP27C1	205.482	4.12845	6.30067e-07	0.000127341
CCDC81	250.85	4.12283	5.68966e-05	0.00495999
BIRC3	441.274	4.09232	0.000172054	0.0123308
TSLP	78.8473	4.08252	0.000688505	0.0347917
CERS4	42.7809	3.99599	3.7211e-07	8.5339e-05
DYSF	414.698	3.99562	0.000282016	0.0179658
NUDT10	38.8479	3.98045	5.46908e-05	0.00479574
SAMD12	172.335	3.93926	1.43502e-15	4.27837e-12
SAMD5	78.3971	3.93152	0.00101962	0.0466101
ABI3BP	24073.6	3.918	6.16993e-13	9.8208e-10
OCLN	187.391	3.91753	0.000545293	0.0297212
AOC3	47.4234	3.9149	0.000297407	0.01855
MPP7	69.6051	3.88627	4.06146e-07	9.03644e-05
ATF3	808.143	3.87768	7.47529e-08	2.53259e-05
LDB3	187.335	3.86223	0.000231467	0.0153825
LAMA3	368.001	3.84339	5.79581e-07	0.000121687
ELOVL2	201.95	3.84007	0.000203988	0.0140131
RASGRP1	832.463	3.81637	3.44125e-05	0.00335286
PEG3	96.0735	3.81381	9.25116e-05	0.00737471
FRMD3	267.544	3.81332	7.05094e-07	0.000138301
LINC00900	46.4626	3.68822	0.000458376	0.0265876
IGSF3	70.929	3.64398	6.06614e-09	2.82587e-06
KRT17	241.945	3.63591	5.97239e-05	0.00511669
TTC9	59.1062	3.63508	3.43491e-05	0.00335286
RASL10B	136.999	3.61612	5.31658e-11	4.17128e-08
ZNF423	217.769	3.6128	7.778e-05	0.00633588
SLC16A9	24.5492	3.58025	8.89361e-05	0.00720527
RAP1GAP2	135.844	3.57303	4.10716e-11	3.60149e-08
SUSD5	416.026	3.56129	1.85555e-11	1.96153e-08
PLEKHA7	25.5071	3.47744	0.000470539	0.0269474
COL5A3	13950.2	3.46361	6.99331e-05	0.00582398
KIAA1211	37.7435	3.45319	0.000655278	0.0342745
DAPK1	751.665	3.45303	2.51732e-06	0.000416952
CELSR2	145.023	3.39829	0.000201029	0.0138738
TMEM56	60.1071	3.37263	8.62548e-06	0.00115838
ZFHX2	114.195	3.36358	5.94455e-06	0.000881486
DTX4	251.795	3.3449	3.72148e-05	0.00355616
ZNF204P	33.1125	3.34336	0.000720274	0.0355534
STAC2	39.2177	3.3055	0.000796549	0.0388163
CLSTN2	50.3586	3.30504	2.08432e-05	0.00225152
SCRG1	1279.08	3.27451	0.000215223	0.0144519
LPPR4	1352.82	3.27298	0.000142007	0.0106377
ADCY1	39.7576	3.23944	0.000546294	0.0297212
KIAA0895	105.953	3.23854	2.27719e-07	5.95545e-05
TMEM150C	45.6219	3.14961	1.6623e-05	0.00190615
PLXNC1	603.309	3.14896	2.63719e-11	2.45704e-08
SCG2	238.921	3.06417	0.000890917	0.042567
ST6GAL1	42.5902	3.03307	0.000377407	0.0226855
LINC00839	62.2503	2.99659	3.1324e-06	0.000496751
LGALSL	155.545	2.9961	7.50866e-09	3.39187e-06
PPP1R14C	67.593	2.86041	0.000699939	0.0352155
HES1	204.584	2.84385	0.000706343	0.0352155
KRT34	570.306	2.83043	1.00316e-07	3.05186e-05
STK32B	1446.8	2.79915	5.67849e-07	0.000120927
PPP4R4	141.713	2.7984	7.27824e-05	0.00602759
NRCAM	288.079	2.79029	0.000248366	0.0161677
NEDD4L	226.241	2.75051	0.00025921	0.0168002
KCNE4	6895.63	2.73917	5.57174e-06	0.000842043
ADCY4	353.287	2.71564	1.76642e-13	3.2915e-10
TSPAN18	4052.78	2.70359	3.34834e-07	8.0506e-05
FAR2	390.593	2.68955	0.000496294	0.027806
PAPPA2	386.387	2.66596	0.000179062	0.0126506
CARD10	236.755	2.60374	0.000274369	0.0175537
PHKA1	304.72	2.58733	1.96647e-06	0.000340862
RGAG1	86.3451	2.53657	0.00014148	0.0106377
CDO1	82.7702	2.4695	0.000596836	0.0321193
RAP1GAP	42.1384	2.38572	0.000909446	0.0427137
FZD3	139.67	2.3805	6.31586e-06	0.000923044
PLAU	2418.4	2.35372	1.83258e-10	1.13826e-07
ADRBK2	126.865	2.3438	4.35582e-07	9.54885e-05
GPRC5A	580.58	2.31449	5.90173e-15	1.46629e-11
CCDC102B	154.512	2.29251	2.64375e-06	0.00042792
PPAP2C	53.7751	2.18348	0.000526166	0.028943
CTH	834.367	2.1664	7.6295e-06	0.00107295
EFNB2	3499.87	2.15343	7.73111e-05	0.00633229
CA11	58.4056	2.15092	0.000498477	0.027806
KCND3	356.289	2.14955	1.30084e-05	0.00158948
ASIC1	644.031	2.1025	4.36662e-05	0.00406833
FAM169A	157.831	2.05535	1.43684e-07	4.04131e-05
FAM43A	317.78	2.01481	9.34734e-05	0.00741175
PLCB1	780.962	2.01086	1.55306e-05	0.0018087
STAT4	699.908	1.97679	0.000176305	0.0125152
RNF180	99.5069	1.95402	4.02026e-05	0.0038172
TNFAIP3	446.865	1.94328	2.68755e-05	0.00278218
CYFIP2	959.835	1.93497	1.71269e-08	6.71872e-06
PXN-AS1	56.5473	1.91882	0.000901848	0.0427137
WNT2B	191.572	1.9113	0.000801999	0.0388163
EDN1	440.853	1.87586	0.000373466	0.0225395
KALRN	369.76	1.8132	0.000633942	0.0334808
SEPT7P2	432.527	1.80755	0.00102602	0.0466101
PIM1	3680.11	1.8003	0.000469847	0.0269474
UCHL1	4292.92	1.78027	0.000703519	0.0352155
PDE4D	384.631	1.68765	2.40599e-07	6.07901e-05
BPGM	1458.63	1.64602	0.000214738	0.0144519
MAP3K1	565.929	1.63642	0.000327248	0.0200752
BEX4	1003.71	1.59729	1.97377e-11	1.96153e-08
FAHD2B	225.502	1.58047	9.15187e-05	0.00737443
GUCY1B3	356.608	1.57704	1.93394e-05	0.00220001
IGF2BP3	1659.69	1.53446	0.000630136	0.0334286
GPR1	1810.89	1.43015	0.000328938	0.0200962
TMEM132A	495.647	1.42275	0.00068481	0.0347917
PCSK5	290.033	1.40654	0.000918522	0.0427888
ASNS	18734.6	1.40035	0.000535989	0.0293749
PTGFRN	3835.46	1.36765	1.34236e-05	0.00161376
SERPINE1	173517	1.36144	0.00106611	0.0478688
GALNT6	1530.58	1.35429	0.000439544	0.0257964
HMGB3	1347.46	1.34314	2.6034e-05	0.00271391
CCL2	795.943	1.3388	0.00104377	0.0470073
WLS	1805.95	1.32915	0.000315668	0.0195255
SMG1P7	370.995	1.31755	0.000391245	0.0232362
CYB5R2	367.579	1.31711	1.2618e-05	0.00156
ALDH2	1636.84	1.30276	3.71021e-07	8.5339e-05
ANK2	1671.75	1.25848	0.000619702	0.0331107
RNF144B	674.86	1.23969	0.000342939	0.0208661
KCNMA1	5343.2	1.20415	0.000951258	0.0440385
CAMK1D	179.09	1.18983	0.000618915	0.0331107
HS6ST1	2133.66	1.13332	0.000108389	0.00854897
COL27A1	1317.01	1.08386	2.42427e-05	0.00254498
RCAN1	8343.31	1.07542	6.22785e-05	0.00530506
RAB11FIP1	544.379	1.0246	0.000673447	0.0344986
AP1G2	425.753	0.954579	0.00094085	0.0436924
TSEN2	370.724	0.948114	0.000907456	0.0427137
DUSP5	373.653	0.859872	0.000719837	0.0355534
MB21D2	811.065	0.845384	0.000199935	0.0138625
CPZ	1310.79	0.833272	0.000687397	0.0347917
SRPX2	1805.87	0.763689	0.000593033	0.0320302
ETFDH	1957.71	0.75334	5.9665e-05	0.00511669
ITM2C	7265.48	0.699936	5.15206e-05	0.00457154
HSPA5	62551	0.699601	0.000641207	0.0336566
TCF12	6396.41	-0.671313	0.000488032	0.0275572
ZBTB44	1649.77	-0.716305	0.000914527	0.0427362
MOSPD2	1570.03	-0.848608	0.000272292	0.0174959
VASN	1830.13	-0.852752	0.00111032	0.0494076
PCDHGA4	460.838	-0.858144	0.00091118	0.0427137
SRC	2748.13	-0.872641	0.000127376	0.00968305
HSPB7	4520.89	-0.882445	1.11284e-05	0.00144253
NAAA	698.446	-0.884875	0.000458205	0.0265876
ZNF621	1625.92	-0.890424	0.000167986	0.0121562
AGPAT2	306.866	-0.923773	0.000906293	0.0427137
TTC5	396.78	-0.925054	0.00108689	0.0485755
EOGT	2680.65	-0.943399	0.000479359	0.0271703
LOC400043	605.07	-0.947528	4.66104e-05	0.00423671
GPC4	3180.07	-0.947949	4.10969e-06	0.000632402
ERCC1	1471.86	-0.94973	8.14509e-06	0.00110381
HS3ST3A1	536.901	-0.954789	0.00102555	0.0466101
ADCY7	4884.02	-0.970918	3.61779e-08	1.33571e-05
SLC39A10	2399.14	-1.0019	6.75779e-05	0.00565946
CABLES1	588.79	-1.00295	0.00104139	0.0470073
PARP10	449.212	-1.00586	0.000293727	0.018475
GAS7	932.556	-1.02235	0.000196264	0.0136715
RFTN1	4526.96	-1.05353	2.55478e-06	0.000418507
MIPEP	338.323	-1.05354	0.000500778	0.027806
PCDHGB7	838.529	-1.06549	0.000671161	0.0344986
HIP1	3209.9	-1.06894	1.31269e-05	0.00159092
PPAP2A	2487.88	-1.08762	0.00058167	0.0315307
ZSCAN26	505.802	-1.09442	2.04077e-05	0.00223116
FOXL2NB	442.604	-1.10762	0.000231658	0.0153825
PARP3	1372.29	-1.12717	0.000125616	0.00961487
ADARB1	2092.98	-1.13633	5.97237e-06	0.000881486
HSPB8	555.978	-1.17828	0.000189058	0.0132938
HSPB2	292.126	-1.20459	3.3312e-05	0.00331055
MEF2C	490.069	-1.25222	0.000798839	0.0388163
NLE1	341.13	-1.2564	0.000667415	0.0344986
PHACTR2	2309.69	-1.25801	4.59928e-05	0.00420623
SASS6	332.88	-1.26358	0.00102869	0.0466101
NATD1	1104.62	-1.28424	0.000719371	0.0355534
SIRPA	4216.16	-1.29852	0.000513228	0.0283359
GOT2	1663.36	-1.32453	1.84685e-09	9.17698e-07
CCDC71L	1664.47	-1.35116	0.000346215	0.0209798
TP53I3	1173.81	-1.38444	0.00112018	0.0496981
CRIP2	313.361	-1.38919	0.00108836	0.0485755
RHOBTB3	10283.2	-1.39253	0.000476708	0.0271232
LINC01116	703.21	-1.40863	0.000246517	0.0161177
RNF115	1261.24	-1.41358	1.22642e-06	0.000225855
DOK4	914.652	-1.43435	0.000976281	0.0449262
PPP1R12B	1260.05	-1.4471	8.12341e-06	0.00110381
ALDH1B1	4155.5	-1.4476	0.000749866	0.0368919
MYO1D	10754.5	-1.46868	4.10361e-05	0.00387167
PPAPDC1A	166.484	-1.47652	0.000209626	0.0142041
IFT46	486.203	-1.50549	6.3222e-05	0.00532826
SYBU	249.675	-1.506	0.000147809	0.0108708
AMIGO2	2808.15	-1.51085	0.000232871	0.0153825
MEDAG	325.268	-1.5393	0.000661938	0.0344986
A4GALT	191	-1.59314	7.12524e-06	0.00102131
RCOR2	132.053	-1.62015	0.000112189	0.00880208
SLC44A1	8141.13	-1.69085	4.24482e-05	0.00397972
PCDHB14	73.6729	-1.70979	0.000501764	0.027806
MGST1	4090.48	-1.73612	0.000237362	0.0155875
MN1	1338.63	-1.82723	0.000115972	0.00905131
PCED1B	101.98	-1.84986	2.02335e-05	0.00223116
CORO2B	563.579	-1.91571	0.000760834	0.0373084
LDB2	1185.54	-1.94293	1.16305e-05	0.00148185
KCNQ5	315.618	-1.97883	0.000398078	0.0235482
SMAD9	441.011	-2.08057	9.23565e-05	0.00737471
FZD4	798.995	-2.09577	1.48627e-05	0.00177247
DHRS4-AS1	403.757	-2.18811	5.69789e-11	4.24692e-08
APOL1	689.614	-2.20115	1.1799e-11	1.46573e-08
PKDCC	1088.08	-2.20671	3.41231e-05	0.00335286
IRX5	340.037	-2.29375	3.02304e-05	0.00306561
TNFRSF19	3399.26	-2.29812	0.000385957	0.0230138
DEF8	659.696	-2.32736	9.3987e-06	0.001229
ABCA9	224.925	-2.33128	0.000461331	0.0266553
ENPP1	2259.8	-2.37567	0.000907039	0.0427137
STEAP2	2434.49	-2.37885	0.000704887	0.0352155
ANGPTL1	264.251	-2.4245	1.91883e-06	0.000336518
HR	313.289	-2.597	9.83254e-09	4.07149e-06
FMN1	3170.91	-2.64355	0.000678146	0.0346203
MSTN	126.686	-2.68319	4.48136e-05	0.00412369
TUBB	718.021	-2.70053	6.81672e-24	5.08084e-20
SCN9A	163.262	-2.80535	2.26876e-06	0.000380005
PDE11A	77.639	-2.85898	0.000471809	0.0269474
DPT	1505.57	-2.86512	3.32028e-07	8.0506e-05
ZFP3	124.773	-2.94496	2.61894e-10	1.50156e-07
PIWIL2	75.7747	-2.94715	2.25286e-05	0.00241607
ABCA6	346.096	-2.9607	5.38107e-05	0.00474648
ADORA1	98.6	-2.98311	1.61842e-09	8.31924e-07
TBX5-AS1	241.535	-3.02305	0.000190976	0.0133656
OSBPL7	71.4403	-3.03645	0.000127964	0.00968305
LOC285043	48.7736	-3.05664	7.2809e-06	0.00103368
ACTC1	1842.02	-3.10406	1.29675e-11	1.48697e-08
IL7	80.3583	-3.11427	2.80712e-05	0.00286615
FBXO32	4174.67	-3.11609	0.000498378	0.027806
SOD3	361.252	-3.11916	5.59215e-06	0.000842043
LINC01436	101.096	-3.12022	1.13838e-05	0.00146291
PTPRB	319.545	-3.13071	2.66966e-06	0.00042792
FRMD5	154.636	-3.15039	4.80404e-05	0.00434023
SPEF2	95.2491	-3.15366	0.000799718	0.0388163
HDDC3	110.088	-3.30864	4.11552e-08	1.46072e-05
FAM155A	94.6175	-3.37131	3.12241e-05	0.00314499
SGCA	90.0606	-3.42706	2.21051e-06	0.000374456
PTGIS	1798.4	-3.55792	1.1931e-05	0.00149458
FIBCD1	75.4194	-3.61372	5.72642e-05	0.004963
NOG	146.853	-3.66411	0.000117912	0.00915475
GREM2	3961.82	-3.68442	1.26625e-05	0.00156
LOC100130417	40.7029	-3.70775	1.58625e-05	0.00183304
GGACT	44.0603	-3.78202	4.8794e-05	0.00438176
NXPH3	45.4709	-3.87228	0.00097646	0.0449262
AKR1C2	1544.8	-4.05418	4.93101e-05	0.00440159
IER3	48.3066	-4.10217	7.16158e-07	0.000138646
CARD6	292.246	-4.12774	3.27868e-06	0.000514476
RASL11B	64.8152	-4.2857	1.62731e-07	4.41061e-05
RGCC	136.177	-4.52377	6.32136e-07	0.000127341
CDH18	342.876	-4.82734	0.000148035	0.0108708
ZNF619	128.125	-5.0422	1.94934e-16	7.26469e-13
FGF13	333.512	-5.11969	1.84371e-08	7.04724e-06
CCDC36	74.4913	-5.64772	1.26449e-07	3.76995e-05
ZFPM2	118.646	-6.34641	6.58804e-13	9.8208e-10
HOXD10	121.534	-6.66667	1.17509e-08	4.73433e-06
RIMS1	403.815	-6.86689	2.59429e-18	1.2891e-14
FAM225A	20.1639	-7.54878	4.40757e-05	0.00408097
HOXD11	72.7363	-7.95792	4.11505e-06	0.000632402
TXLNGY	114.935	-23.468	9.37355e-07	0.000176875
UTY	157.958	-23.8899	5.95618e-07	0.000123318
TTTY15	167.311	-23.9783	5.41172e-07	0.000116917
EIF1AY	218.439	-24.3379	3.65042e-07	8.5339e-05
ZFY	288.689	-24.7204	2.38739e-07	6.07901e-05
KDM5D	378.684	-25.0848	1.58385e-07	4.37231e-05
USP9Y	556.386	-25.2113	1.3717e-07	3.9323e-05
NLGN4Y	417.134	-25.2236	1.35274e-07	3.9323e-05
DDX3Y	1000.75	-26.3444	3.67372e-08	1.33571e-05
RPS4Y1	2321.98	-27.5698	8.31241e-09	3.54037e-06

### Sheet: Reactome GO
Category	Term	Genes	Count	P-Value	Fold Enrichment		-log10(pval)
REACTOME_PATHWAY	Neuronal System	0.0552	17	0.000974	2.56		3.01144
REACTOME_PATHWAY	Signal Transduction	0.1851	57	0.00719	1.37		2.14327
REACTOME_PATHWAY	Transmission across Chemical Synapses	0.0325	10	0.0318	2.27		1.49757
REACTOME_PATHWAY	Signaling by GPCR	0.0617	19	0.0332	1.68		1.47886
REACTOME_PATHWAY	Signaling by MET	0.0162	5	0.0373	3.95		1.42829
REACTOME_PATHWAY	Non-integrin membrane-ECM interactions	0.0162	5	0.0388	3.9		1.41117
REACTOME_PATHWAY	Muscle contraction	0.026	8	0.0462	2.43		1.33536
REACTOME_PATHWAY	Opioid Signalling	0.0162	5	0.0572	3.43		1.2426
REACTOME_PATHWAY	Beta-catenin independent WNT signaling	0.0195	6	0.0575	2.87		1.24033
REACTOME_PATHWAY	Potassium Channels	0.0162	5	0.0795	3.07		1.09963
