## Supplementary material for "Ultra-rare biallelic *THAP12* variants cause loss of function and underlie severe epileptic encephalopathy": Table S2

### Sheet: Éric
		E4.5	E7.0	E8.5	E9.5	E12.5	E18.5	pups				E4.5	E7.0	E8.5	E9.5	E12.5	E18.5	pups
Thap12KO	+/+	9	11	-	-	-	-	15		Thap12KO	+/+	0.321429	0.34375	-	-	-	-	0.405405
	+/KO	11	21	-	-	-	-	22			+/KO	0.392857	0.65625	-	-	-	-	0.594595
	KO/KO	8	0	-	-	-	-	0			KO/KO	0.285714	0	-	-	-	-	0
	total n=	28	32	-	-	-	-	37			total n=	1	1	-	-	-	-	1
Thap121Glu105Asnfs*2 x Thap12Pro273Thr	+/+	12	9	12	5	-	2	9		Thap121Glu105Asnfs*2 x Thap12Pro273Thr	+/+	0.363636	0.257143	0.428571	0.147059	-	0.142857	0.28125
	+/Glu105Asnfs*2	9	9	7	14	-	7	9			+/Glu105Asnfs*2	0.272727	0.257143	0.25	0.411765	-	0.5	0.28125
	+/Pro273Thr	6	14	9	15	-	5	14			+/Pro273Thr	0.181818	0.4	0.321429	0.441176	-	0.357143	0.4375
	Glu105Asnfs*2/Pro273Thr	6	3	0	0	-	0	0			Glu105Asnfs*2/Pro273Thr	0.181818	0.0857143	0	0	-	0	0
	total n=	33	35	28	34	-	14	32			total n=	1	1	1	1	-	1	1
Thap12Pro273Thr	+/+	-	-	-	10	12	-	14		Thap12Pro273Thr	+/+	-	-	-	0.344828	0.363636	-	0.411765
	+/Pro273Thr	-	-	-	12	15	-	20			+/Pro273Thr	-	-	-	0.413793	0.454545	-	0.588235
	Pro273Thr/Pro273Thr	-	-	-	7	6	-	0			Pro273Thr/Pro273Thr	-	-	-	0.241379	0.181818	-	0
	total n=	-	-	-	29	33	-	34			total n=	-	-	-	1	1	-	1
