## Supplementary material for "Ultra-rare biallelic *THAP12* variants cause loss of function and underlie severe epileptic encephalopathy": Table S4

### Sheet: Feuil1
Table S5: List of primers, gRNAs and ssODNs
Primer name	Sequence	Gene	Specie	Application
THAP12_F	GAGAACTGTAGGAGAGCAGAC	THAP12	Human	qPCR
THAP12_R	TCTCGAAGAACTGTCCTATAAGG	THAP12	Human	qPCR
GAPDH_F	CCCCGGTTTCTATAAATTGAGC	GAPDH	Human	qPCR
GAPDH_R	CTTCCCCATGGTGTCTGAG	GAPDH	Human	qPCR
ACTB_F	CCAACCGCGAGAAGATGA	ACTB	Human	qPCR
ACTB_R	CCAGAGGCGTACAGGGATAG	ACTB	Human	qPCR
thap12a_exon2_F	GCAGTCGCTCAGACCTGAAAGAC	thap12a	Zebrafish	HRM genotyping
thap12a_exon2_R	TTTGGTTATCAAGTTAGGCTCAAAGTGTCTGGCAC	thap12a	Zebrafish	HRM genotyping
thap12a_exon5_F	TAATACGACTCACTATAGGGGGTTGACAGCAGCCCTCGTTTTAGAGCTAGAA	thap12a	Zebrafish	HRM genotyping
thap12a_exon5_R	CGCCACCAAAGATGTGAATGAGAAC	thap12a	Zebrafish	HRM genotyping
thap12b_exon3_F	ACAGTACTAAGAGACACTGCTATACCCAC	thap12b	Zebrafish	HRM genotyping
thap12b_exon3_R	TACCAAAACTTTGATGCGTTTGCG	thap12b	Zebrafish	HRM genotyping
thap12b_exon5_F	AGTGGAGTCTTCAATTGAACAACTCTCG	thap12b	Zebrafish	HRM genotyping
thap12b_exon5_R	AGACTTTAAGAACTCTCTTAGGTCTTTCTGC	thap12b	Zebrafish	HRM genotyping
thap12a_exon2_F2	CGGCGTGTAGTTGGAATGGAATGTC	thap12a	Zebrafish	Sanger sequencing
thap12a_exon2_R2	ACATCAGCACGATTTATTTGACTATGAAC	thap12a	Zebrafish	Sanger sequencing
thap12b_exon3_F2	AAGCACTACCGACTGTGTGCTAAAC	thap12b	Zebrafish	Sanger sequencing
thap12b_exon3_R2	GAGGAAAGCAAGAATGAAGCATCAC	thap12b	Zebrafish	Sanger sequencing
THAP12_Glu105Asnf*2_F	GCAGGCACAGTTGGAAATAGTAGAC	THAP12	Human	Sanger sequencing
THAP12_Glu105Asnf*2_R	ATTAACAGCACACTCTGGACCAAG	THAP12	Human	Sanger sequencing
THAP12_Pro277Thr_F	GGTGAAGAGGTTCTGAGAAAGC	THAP12	Human	Sanger sequencing
THAP12_Pro277Thr_R	TCCACTAGAGACAATGTAAGCCTG	THAP12	Human	Sanger sequencing
hap12-atg-F11	gccaccatgccgaacttctgcgctgc	THAP12	Human	Cloning
Thap12-stop-R11	ttaggtattttccacagtttcggaattatctgtagg	THAP12	Human	Cloning
Thap12-mu277-Q5F	agagcacctaActgtgttggtgaggtttgttgatg	THAP12	Human	Mutagenesis
Thap12-mu277-Q5R	catcaacaaacctcaccaacacagTtaggtgctct	THAP12	Human	Mutagenesis
1011-TAHP12-Glu105-Fw	ACCTCCATAAGGGCAGGGAA	THAP12	Mouse	PCR genotyping
1011-TAHP12-Glu105-Rv	TCAACAACACCAACCAGCGG	THAP12	Mouse	PCR genotyping
1012-TAHP12-Pro273-Fw	ATCAACTCTGGCGAGGAGGT	THAP12	Mouse	PCR genotyping
1012-TAHP12-Pro273-Rv	CACAATGTAAGCCTGACCACG	THAP12	Mouse	PCR genotyping
1011_crRNA_3	GTTTTCTGTGTCTGCTATGC GGG	THAP12	Mouse	Guide + PAM CRISPR DNA sequences
1012_crRNA_1	CAAACCTCACCAGCACGGGC AGG	THAP12	Mouse	Guide + PAM CRISPR DNA sequences
1011_ssODN_ultramer-3_extended_codon_optimized_V2	TGCTTCCACACTGTTTAATAGGATTATGGAGATGGGAAAGCTGGAGAGCCAGACATACCAGTTCTTTATTCTCTTTCGGTGTCGGCTATGGGGATTGTTCAAATGACTGGTAAGATCAAATATTGTTGGTATTGCATTATCTCGAAGGACTGTC	THAP12	Mouse	Ultramer DNA Repair template
1012_ssODN_ultramer-1_symmetric	ACACTTCTTTTCCATTATCACAGACGATGTGGTGGACATAGCAGGAGAAGAGCATCTGACCGTGCTGGTGAGGTTTGTCGATGACGCCCATAACCTGAGAGAGGAGTTTGTGGGATTTCT	THAP12	Mouse	Ultramer DNA Repair template
